# Genetics identifies obesity as a shared risk factor for co-occurring multiple long-term conditions

**DOI:** 10.1101/2024.07.10.24309772

**Authors:** Ninon Mounier, Bethany Voller, Jane AH Masoli, João Delgado, Frank Dudbridge, Luke C Pilling, Timothy M Frayling, Jack Bowden, the GEMINI Consortium

**Author notes:** Corresponding author: Prof Jack Bowden.

## Abstract

**Background:** Multimorbidity, the co-occurrence of multiple long-term conditions (LTCs), is an increasingly important clinical problem, but often little is known about the underlying causes. Observational studies are highly susceptible to confounding and bias, and patients with multiple LTCs are usually excluded from randomised controlled trials. We investigate the role of a potentially critical multimorbidity risk factor, obesity, as measured by body mass index (BMI), in explaining shared genetics amongst 71 common LTCs.

**Methods and Findings:** In a population of northern Europeans, we estimated unadjusted pairwisegenetic correlation, , between LTCs and partial genetic correlations after adjustment for the genetics of BMI, . We compared these correlations using a bespoke block-jackknife approach to assess whether differences between the estimates were statistically meaningful. We then used multiple causal inference methods to confirm that BMI causally affects not only individual LTCs, but also their co-occurrence. Finally, we attempted to quantify the population-level impact of intervening and lowering BMI on the prevalence of 15 key common multimorbid LTC pairs. Our results showed evidence that BMI partially explains some of the shared genetics for 740 LTC-pairs (30% of all pairs considered). For a further 161 LTC-pairs, the genetic similarity between the LTCs was entirely accounted for by BMI genetics. This list included diabetes and osteoarthritis: , as well as those involving LTCs from the same broad family, or ‘domain’, such as gout and osteoarthritis: . Causal inference methods confirmed that higher BMI acts as a common risk factor for a subset of these pairs, and therefore BMI-lowering interventions would reduce the prevalence of these pairs of LTCs. For example, we estimated that a 1 standard deviation or 4.5 unit decrease in BMI would result in 17 fewer people with both chronic kidney disease and osteoarthritis per 1000 who currently have both LTCs.

**Conclusions:** Our genetics-centred approach shows that obesity is an important mechanistic cause of many shared long-term conditions. We identify LTC pairs for which obesity is the predominating shared risk factor, and cases where it is one of the several shared risk factors involved. Our method for calculating full and partial genetic correlations is published as an R package *{partialLDSC}* for use by the research community.
