## supplementary tables for "Genetics identifies obesity as a shared risk factor for co-occurring multiple long-term conditions": STable1.xlsx

### Sheet: Supplementary Table 1
condition	domain	sex	data	Neff	BMI_rg	BMI_rg.SE	Obesity_rg	Obesity_rg.SE
Abdominal Aortic Aneurysm	Diseases of the circulatory system	both	Studies used: UKB and FinnGen.	20549	0.2492	0.049	0.3007	0.0439
Alcohol Problems	Mental and behavioural disorders	both	No meta-analysis needed, only using UKB.	68469.6	0.1152	0.0332	0.1853	0.036
Stroke (all)	Diseases of the circulatory system	both	Studies used: UKB and FinnGen.	120225	0.2596	0.0418	0.3113	0.0394
Allergic and Chronic Rhinitis	Diseases of the respiratory system	both	Studies used: UKB and FinnGen.	122610	0.0375	0.0293	0.119	0.0348
Anxiety Disorders	Mental and behavioural disorders	both	Studies used: UKB and FinnGen.	196832	-0.0285	0.0226	0.1439	0.0267
Asthma	Diseases of the respiratory system	both	Studies used: FinnGen and Consortium data (UKB in Consortium).	186468	0.2518	0.0207	0.3328	0.0256
Atrial Fibrillation	Diseases of the circulatory system	both	Studies used: FinnGen and Consortium data (UKB in Consortium).	205309	0.2213	0.0205	0.2655	0.0221
Bursitis	Diseases of the musculoskeletal system and connective tissue	both	No meta-analysis needed, only using UKB.	68999.8	0.1945	0.042	0.3253	0.0518
Carpal Tunnel Syndrome	Diseases of the nervous system	both	Studies used: UKB and FinnGen.	127071	0.3498	0.0213	0.407	0.0208
Cataract	Diseases of the eye and adnexa	both	Studies used: UKB and FinnGen.	318353	0.1063	0.021	0.1783	0.0238
Cholelithiasis	Diseases of the digestive system	both	Studies used: UKB and FinnGen.	185109	0.3812	0.0307	0.4299	0.032
Chronic Kidney Disease	Diseases of the genitourinary system	both	Studies used: UKB and Consortium data (FinnGen not suitable).	158497	0.2708	0.0286	0.2871	0.0286
Chronic Sinusitis	Diseases of the respiratory system	both	No meta-analysis needed, only using UKB.	69375.1	0.0644	0.0403	0.1772	0.0477
Chronic Obstructive Pulmonary Disease	Diseases of the respiratory system	both	Studies used: UKB and FinnGen.	122320	0.3121	0.0234	0.4536	0.0228
Coronary Heart Disease	Diseases of the circulatory system	both	Studies used: FinnGen and Consortium data (UKB in Consortium).	440395	0.2863	0.018	0.3707	0.0197
Depression	Mental and behavioural disorders	both	No meta-analysis needed, only using Consortium data (FinnGen not suitabe, UKB included in Consortium).	449150	0.0999	0.0191	0.2314	0.0229
Diabetes Type 2	Endocrine, nutritional and metabolic diseases	both	Studies used: FinnGen and Consortium data (UKB in Consortium).	320492	0.5408	0.022	0.5904	0.0208
Diverticular Disease of Intestine	Diseases of the digestive system	both	Studies used: UKB and FinnGen.	251811	0.1536	0.0185	0.2657	0.021
Enthesopathies of the lower body	Diseases of the musculoskeletal system and connective tissue	both	Studies used: UKB and FinnGen.	80921.7	0.334	0.0422	0.4809	0.0422
Enthesopathies of the shoulder	Diseases of the musculoskeletal system and connective tissue	both	Studies used: UKB and FinnGen.	185326	0.2379	0.0261	0.3584	0.0263
Enthesopathies of the upper body	Diseases of the musculoskeletal system and connective tissue	both	No meta-analysis needed, only using UKB.	210385	0.2154	0.0311	0.318	0.0318
Erectile Dysfunction	Diseases of the genitourinary system	male	No meta-analysis needed, only using UKB.	64818.2	0.3507	0.0478	0.3923	0.0464
Essential Tremor	Diseases of the nervous system	both	No meta-analysis needed, only using UKB.	6794.17	0.056	0.036	0.1253	0.0502
Female Genital Prolapse	Diseases of the genitourinary system	female	Studies used: UKB and FinnGen.	105041	0.0588	0.0205	0.1334	0.0236
Fibromatoses	Diseases of the musculoskeletal system and connective tissue	both	No meta-analysis needed, only using UKB.	36956.7	-0.0668	0.0234	-0.025	0.0261
Fibromyalgia	Diseases of the musculoskeletal system and connective tissue	both	No meta-analysis needed, only using UKB.	18889.6	0.2832	0.0421	0.4295	0.0484
Gastritis and Duodeniti	Diseases of the digestive system	both	No meta-analysis needed, only using UKB.	190714	0.2707	0.0247	0.3941	0.029
Gastro-Oesophageal Reflux Disease	Diseases of the digestive system	both	Studies used: FinnGen and Consortium data (UKB in Consortium).	200226	0.2816	0.0193	0.4304	0.0208
Glaucoma	Diseases of the eye and adnexa	both	Studies used: UKB and Consortium data (FinnGen in Consortium).	93862.4	-0.0448	0.0227	-0.0215	0.0242
Gout	Diseases of the musculoskeletal system and connective tissue	both	Studies used: UKB, FinnGen and Consortium data.	164424	0.404	0.0282	0.4215	0.0249
Hearing Loss	Diseases of the ear and mastoid process	both	No meta-analysis needed, only using Consortium data (UKB and FinnGen included in Consortium).	355242	0.0742	0.0192	0.0934	0.0234
Heart Failure	Diseases of the circulatory system	both	Studies used: FinnGen and Consortium data (UKB in Consortium).	170238	0.5365	0.0283	0.5981	0.0259
Hyperplasia of Prostate	Diseases of the genitourinary system	male	Studies used: UKB and FinnGen.	154850	-0.005	0.0288	0.0605	0.0318
Hypertension	Diseases of the circulatory system	both	Studies used: UKB and FinnGen.	549245	0.3905	0.0187	0.4907	0.019
Hyperthyroidism	Endocrine, nutritional and metabolic diseases	both	Studies used: UKB and FinnGen.	42470.1	0.0642	0.0366	0.113	0.0417
Hypothyroidism	Endocrine, nutritional and metabolic diseases	both	Studies used: UKB and FinnGen.	203221	0.1549	0.0248	0.2024	0.0279
Insomnia	Diseases of the nervous system	both	No meta-analysis needed, only using UKB.	47216.5	0.0982	0.0447	0.2073	0.0499
Intervertebral Disc Disorders	Diseases of the musculoskeletal system and connective tissue	both	Studies used: UKB and FinnGen.	172949	0.2452	0.0223	0.3895	0.0242
Iron Deficiency Anaemia	Diseases of the blood and blood-forming organs and certain disorders involving the immune mechanism	both	No meta-analysis needed, only using UKB.	98177.7	0.3569	0.0399	0.4166	0.0417
Irritable Bowel Syndrome	Diseases of the digestive system	both	Studies used: FinnGen and Consortium data (UKB in Consortium).	36174	0.0136	0.0468	0.2034	0.0551
Ischaemic Stroke and TIA	Diseases of the circulatory system	both	No meta-analysis needed, only using UKB.	70411.9	0.2359	0.04	0.342	0.0512
Migraine	Diseases of the nervous system	both	Studies used: UKB, FinnGen and Consortium data.	139097	0.0264	0.0241	0.1493	0.0262
Nonrheumatic Valve Disease	Diseases of the circulatory system	both	Studies used: UKB and FinnGen.	106170	0.1791	0.0317	0.2354	0.0323
Osteoarthritis	Diseases of the musculoskeletal system and connective tissue	both	Studies used: FinnGen and Consortium data (UKB in Consortium).	587850	0.4361	0.0182	0.5423	0.0168
Osteoporosis	Diseases of the musculoskeletal system and connective tissue	both	No meta-analysis needed, only using UKB.	97083.9	-0.1794	0.0251	-0.0641	0.0287
Peptic Ulcer Disease	Diseases of the digestive system	both	Studies used: UKB and FinnGen.	74495.8	0.2982	0.0418	0.4351	0.0436
Peripheral Arterial Disease	Diseases of the circulatory system	both	No meta-analysis needed, only using UKB.	28413	0.436	0.0486	0.5197	0.0487
Peripheral Neuropathies	Diseases of the nervous system	both	No meta-analysis needed, only using UKB.	59600.9	0.4244	0.0463	0.5048	0.0456
Polymyalgia Rheumatica	Diseases of the musculoskeletal system and connective tissue	both	No meta-analysis needed, only using UKB.	21208.2	0.0829	0.0387	0.1726	0.0474
Primary Malignancy Bladder	Neoplasms	both	No meta-analysis needed, only using UKB.	17671.1	0.0371	0.0571	0.0931	0.0565
Primary Malignancy Breast	Neoplasms	female	Studies used: FinnGen and Consortium data (UKB in Consortium).	146586	-0.0564	0.0217	-0.0291	0.021
Primary Malignancy Colorectal	Neoplasms	both	Studies used: UKB and FinnGen.	46946.7	0.0227	0.0351	-0.0106	0.0346
Primary Malignancy Other Skin	Neoplasms	both	Studies used: UKB and FinnGen.	135554	-0.1059	0.0212	-0.0838	0.0242
Primary Malignancy Prostate	Neoplasms	male	Studies used: UKB and FinnGen.	77025.5	-0.0779	0.0274	-0.0885	0.0298
Psoriasis	Diseases of the skin and subcutaneous tissue	both	Studies used: UKB and FinnGen.	62694.3	0.1756	0.029	0.2653	0.0303
Raynaud's Syndrome	Diseases of the circulatory system	both	No meta-analysis needed, only using UKB.	22538.6	-0.1097	0.0461	-0.034	0.0462
Retinal Detachments and Breaks	Diseases of the eye and adnexa	both	No meta-analysis needed, only using UKB.	25721.7	-0.0704	0.0322	-0.0923	0.036
Rheumatoid Arthritis	Diseases of the musculoskeletal system and connective tissue	both	No meta-analysis needed, only using Consortium data (UKB and FinnGen included in Consortium).	104920	0.1763	0.0289	0.2579	0.0321
Schizophrenia and Delusional Disorders	Mental and behavioural disorders	both	Studies used: UKB, FinnGen and Consortium data.	68040.6	-0.1097	0.0173	-0.0654	0.0208
Scoliosis	Diseases of the musculoskeletal system and connective tissue	both	Studies used: UKB and FinnGen.	19811.3	-0.0446	0.0419	0.0375	0.0448
Sleep Apnoea	Diseases of the nervous system	both	Studies used: UKB and FinnGen.	151872	0.5501	0.0228	0.6426	0.0184
Spondylolisthesis	Diseases of the musculoskeletal system and connective tissue	both	No meta-analysis needed, only using UKB.	14761	0.2002	0.0496	0.2868	0.0493
Spondylosis	Diseases of the musculoskeletal system and connective tissue	both	No meta-analysis needed, only using UKB.	119615	0.3961	0.032	0.5137	0.0312
Tendon Disorders	Diseases of the musculoskeletal system and connective tissue	both	Studies used: UKB and FinnGen.	191691	0.2542	0.0316	0.3714	0.0277
Thromboembolic	Diseases of the circulatory system	both	Studies used: UKB and FinnGen.	109554	0.3248	0.0332	0.3655	0.0351
Tinnitus	Diseases of the ear and mastoid process	both	Studies used: UKB and FinnGen.	55780.2	-0.0905	0.0489	0.0217	0.0508
Transient Ischaemic Attack	Diseases of the circulatory system	both	Studies used: UKB and FinnGen.	87022.5	0.1877	0.0418	0.2964	0.0404
Ulcerative Colitis	Diseases of the digestive system	both	Studies used: UKB, FinnGen and Consortium data.	47426.8	-0.0379	0.0207	0.0268	0.0247
Urinary Incontinence	Diseases of the genitourinary system	both	No meta-analysis needed, only using UKB.	91914.2	0.3066	0.0305	0.3783	0.0332
Urolithiasis	Diseases of the genitourinary system	both	Studies used: UKB and FinnGen.	63548.2	0.1257	0.027	0.1664	0.0298
Vitamin B12 Deficiency Anaemia	Diseases of the blood and blood-forming organs and certain disorders involving the immune mechanism	both	No meta-analysis needed, only using UKB.	17929.8	0.3095	0.0425	0.3521	0.0494

### Sheet: caption
Supplementary Table 1
Description of the 71 long term conditions used.
condition: condition name
domain: main ICD-10 domain
sex: if sex-specific condition
data: description of the data used (if meta-analysis performed)
Neff: effective sample size for the condition
BMI_rg: estimate of the genetic correlation between the condition and BMI (2018)
BMI_rg.SE: standard error of the genetic correlation between the condition and BMI (2018) estimate
Obesity_rg: estimate of the genetic correlation between the condition and obesity (as defined within GEMINI)
Obesity_rg.SE: standard error of the genetic correlation between the condition and BMI (2018) estimate
