## supplementary tables for "Genetics identifies obesity as a shared risk factor for co-occurring multiple long-term conditions": STable5.xlsx

### Sheet: Supplementary Table 5
condition 1	condition 2	rg	rg.SE	partial_rg	partial_rg.SE	bGWAS_rg	bGWAS_rg.SE	diff_unadjusted	diff_partial
Atrial Fibrillation	Asthma	0.11388	0.0238502	0.0616384	0.025814	0.0667782	0.0260524	0.0471019	0.00513978
Asthma	Carpal Tunnel Syndrome	0.252605	0.0280172	0.18148	0.0303524	0.198765	0.027581	0.0538394	0.0172847
Atrial Fibrillation	Carpal Tunnel Syndrome	0.0914491	0.026513	0.0153769	0.0276238	0.0169605	0.0265012	0.0744886	0.00158359
Asthma	Cholelithiasis	0.16908	0.0340102	0.0817113	0.0368043	0.0976373	0.0361243	0.0714423	0.0159261
Atrial Fibrillation	Cholelithiasis	0.155157	0.0253868	0.0785379	0.0290414	0.082162	0.0269335	0.0729951	0.00362409
Carpal Tunnel Syndrome	Cholelithiasis	0.161878	0.0260317	0.032941	0.0292077	0.0546702	0.0296854	0.107208	0.0217292
Asthma	Chronic Obstructive Pulmonary Disease	0.590213	0.0199005	0.556462	0.0213578	0.572441	0.0214388	0.0177712	0.0159798
Atrial Fibrillation	Chronic Obstructive Pulmonary Disease	0.118494	0.0266491	0.053354	0.028446	0.0706878	0.0278146	0.0478066	0.0173339
Carpal Tunnel Syndrome	Chronic Obstructive Pulmonary Disease	0.320921	0.0267404	0.237905	0.0322658	0.262419	0.0294814	0.0585023	0.0245145
Cholelithiasis	Chronic Obstructive Pulmonary Disease	0.199815	0.0422256	0.0920317	0.0479842	0.120305	0.0481461	0.0795097	0.0282734
Asthma	Coronary Heart Disease	0.173559	0.0215491	0.109442	0.0236855	0.134825	0.0220607	0.0387339	0.0253823
Atrial Fibrillation	Coronary Heart Disease	0.259491	0.0193925	0.209917	0.0206672	0.217973	0.020856	0.0415185	0.00805605
Carpal Tunnel Syndrome	Coronary Heart Disease	0.214076	0.021056	0.126928	0.0250018	0.150437	0.0224459	0.063639	0.0235096
Cholelithiasis	Coronary Heart Disease	0.241089	0.0284283	0.148967	0.0299097	0.180946	0.0287745	0.0601435	0.0319786
Chronic Obstructive Pulmonary Disease	Coronary Heart Disease	0.304976	0.0265912	0.236873	0.0294153	0.266524	0.0268134	0.0384522	0.0296509
Asthma	Diabetes Type 2	0.216888	0.0222049	0.0991888	0.0255815	0.141265	0.0228773	0.0756227	0.0420765
Atrial Fibrillation	Diabetes Type 2	0.165696	0.021519	0.0561267	0.0276532	0.0683074	0.0237142	0.0973883	0.0121807
Carpal Tunnel Syndrome	Diabetes Type 2	0.242629	0.0207472	0.0678503	0.0301173	0.12197	0.0241415	0.120659	0.0541201
Cholelithiasis	Diabetes Type 2	0.339555	0.0317258	0.171557	0.0360541	0.21021	0.0351102	0.129345	0.0386539
Chronic Obstructive Pulmonary Disease	Diabetes Type 2	0.243689	0.0251637	0.0937315	0.0295594	0.155356	0.0273437	0.0883322	0.0616249
Coronary Heart Disease	Diabetes Type 2	0.370472	0.0173397	0.267578	0.0230255	0.309521	0.0202659	0.0609514	0.0419429
Asthma	Enthesopathies of the lower body	0.404319	0.0529458	0.351048	0.0550472	0.360962	0.0541181	0.0433571	0.00991394
Atrial Fibrillation	Enthesopathies of the lower body	0.121953	0.0445728	0.0522699	0.0481799	0.0633872	0.0472224	0.0585661	0.0111173
Carpal Tunnel Syndrome	Enthesopathies of the lower body	0.514483	0.0538835	0.450322	0.0603148	0.470006	0.054841	0.0444771	0.0196834
Cholelithiasis	Enthesopathies of the lower body	0.291832	0.0593603	0.188782	0.071358	0.219298	0.0636296	0.0725345	0.0305159
Chronic Obstructive Pulmonary Disease	Enthesopathies of the lower body	0.310049	0.0606287	0.229817	0.0628442	0.255441	0.0618047	0.0546081	0.0256238
Coronary Heart Disease	Enthesopathies of the lower body	0.235777	0.0409388	0.155189	0.0454531	0.186281	0.0423337	0.0494957	0.0310927
Diabetes Type 2	Enthesopathies of the lower body	0.318336	0.0438158	0.173692	0.050251	0.229398	0.0461786	0.0889381	0.0557061
Asthma	Gout	0.129342	0.0245572	0.031206	0.0285303	0.0514303	0.027614	0.0779117	0.0202244
Atrial Fibrillation	Gout	0.204643	0.0233653	0.129187	0.0254382	0.127903	0.0236319	0.0767397	0.00128438
Carpal Tunnel Syndrome	Gout	0.158813	0.0248454	0.020401	0.0295715	0.042832	0.0262181	0.115981	0.022431
Cholelithiasis	Gout	0.233349	0.0270213	0.0938076	0.0345714	0.121411	0.0300788	0.111938	0.027603
Chronic Obstructive Pulmonary Disease	Gout	0.18682	0.0285422	0.0698645	0.0339477	0.110621	0.031325	0.0761997	0.0407561
Coronary Heart Disease	Gout	0.275984	0.0233983	0.182914	0.0279687	0.214261	0.0261552	0.0617237	0.0313463
Diabetes Type 2	Gout	0.38619	0.0230019	0.217955	0.0307519	0.259289	0.0272391	0.126902	0.0413332
Enthesopathies of the lower body	Gout	0.231613	0.0490278	0.112111	0.0589215	0.15332	0.0545614	0.0782937	0.0412086
Asthma	Heart Failure	0.260045	0.0291815	0.153027	0.035391	0.181357	0.0333643	0.0786887	0.0283295
Carpal Tunnel Syndrome	Heart Failure	0.237059	0.0293137	0.0624759	0.0396826	0.104636	0.0366301	0.132423	0.0421604
Cholelithiasis	Heart Failure	0.279063	0.035747	0.0955537	0.0435408	0.133662	0.0408891	0.145401	0.0381086
Chronic Obstructive Pulmonary Disease	Heart Failure	0.421336	0.0291395	0.316667	0.0356031	0.363306	0.0358244	0.0580297	0.0466394
Coronary Heart Disease	Heart Failure	0.604273	0.0241169	0.557373	0.0298288	0.590942	0.0305942	0.0133313	0.0335689
Diabetes Type 2	Heart Failure	0.449749	0.0254118	0.22488	0.0386956	0.295288	0.0335286	0.154461	0.0704077
Enthesopathies of the lower body	Heart Failure	0.307775	0.0610134	0.161648	0.0748054	0.199449	0.0688327	0.108326	0.0378014
Gout	Heart Failure	0.363546	0.0286065	0.190153	0.0382518	0.22838	0.0355215	0.135166	0.0382263
Asthma	Hypertension	0.241189	0.0241153	0.160358	0.0244303	0.1904	0.0247761	0.0507884	0.0300417
Atrial Fibrillation	Hypertension	0.374747	0.0229028	0.321167	0.0243497	0.329556	0.0247873	0.0451906	0.00838929
Carpal Tunnel Syndrome	Hypertension	0.219851	0.0212489	0.0965189	0.0252945	0.124555	0.0232703	0.0952961	0.0280363
Cholelithiasis	Hypertension	0.238966	0.0368733	0.105856	0.0383241	0.137369	0.0418995	0.101597	0.0315133
Chronic Obstructive Pulmonary Disease	Hypertension	0.306114	0.0307307	0.210634	0.0309051	0.252264	0.0334281	0.0538501	0.0416296
Coronary Heart Disease	Hypertension	0.5408	0.0157111	0.486358	0.0176857	0.505354	0.0180322	0.0354459	0.018996
Diabetes Type 2	Hypertension	0.483768	0.0168025	0.352002	0.0206583	0.39823	0.0195609	0.0855387	0.0462272
Enthesopathies of the lower body	Hypertension	0.33516	0.0523342	0.235925	0.0540303	0.268604	0.0533787	0.0665562	0.0326786
Gout	Hypertension	0.393667	0.0231316	0.280109	0.0271643	0.306526	0.0286439	0.0871414	0.0264168
Heart Failure	Hypertension	0.639179	0.0250577	0.553052	0.0320591	0.584795	0.0331823	0.0543837	0.0317426
Asthma	Hypothyroidism	0.159289	0.0322987	0.125817	0.0315102	0.1353	0.0323913	0.0239893	0.00948286
Atrial Fibrillation	Hypothyroidism	0.0987643	0.0211668	0.0669395	0.0227332	0.0670903	0.0222639	0.031674	0.000150861
Carpal Tunnel Syndrome	Hypothyroidism	0.105877	0.0243068	0.0558563	0.0266835	0.0594008	0.0263219	0.0464759	0.00354452
Cholelithiasis	Hypothyroidism	0.17206	0.0314988	0.123739	0.0412803	0.126853	0.0381542	0.0452064	0.00311425
Chronic Obstructive Pulmonary Disease	Hypothyroidism	0.137059	0.043236	0.0945206	0.0435759	0.0998858	0.0453429	0.0371729	0.00536521
Coronary Heart Disease	Hypothyroidism	0.186697	0.0254308	0.150388	0.026814	0.155317	0.0269606	0.0313794	0.00492952
Diabetes Type 2	Hypothyroidism	0.111111	0.0264696	0.0329156	0.0275467	0.0445654	0.0284851	0.066546	0.0116498
Enthesopathies of the lower body	Hypothyroidism	0.237878	0.0580055	0.199897	0.0602138	0.209759	0.0570385	0.0281187	0.00986185
Gout	Hypothyroidism	0.156004	0.0258522	0.10338	0.0288051	0.107739	0.0306714	0.0482656	0.00435856
Heart Failure	Hypothyroidism	0.186854	0.0316768	0.124452	0.0365262	0.144955	0.0364746	0.0418991	0.0205031
Hypertension	Hypothyroidism	0.151877	0.0327863	0.100484	0.031846	0.104608	0.0357699	0.0472692	0.00412407
Asthma	Iron Deficiency Anaemia	0.278525	0.0401491	0.208704	0.0403627	0.238285	0.0423115	0.0402398	0.0295815
Atrial Fibrillation	Iron Deficiency Anaemia	0.153618	0.0366599	0.0819482	0.0425447	0.101499	0.0409738	0.0521191	0.0195504
Carpal Tunnel Syndrome	Iron Deficiency Anaemia	0.261071	0.0432099	0.155676	0.0512949	0.197188	0.0451211	0.0638832	0.0415118
Cholelithiasis	Iron Deficiency Anaemia	0.173454	0.0670219	0.0433224	0.0787492	0.0857856	0.0731164	0.0876682	0.0424632
Chronic Obstructive Pulmonary Disease	Iron Deficiency Anaemia	0.393261	0.0576104	0.317611	0.0589842	0.3399	0.0615334	0.0533606	0.022289
Coronary Heart Disease	Iron Deficiency Anaemia	0.228483	0.0368514	0.141128	0.042154	0.179516	0.0398197	0.0489673	0.0383878
Diabetes Type 2	Iron Deficiency Anaemia	0.373206	0.0410804	0.229359	0.0469114	0.290602	0.0459665	0.0826046	0.0612431
Enthesopathies of the lower body	Iron Deficiency Anaemia	0.395527	0.0853898	0.31383	0.0925777	0.351835	0.0891924	0.0436919	0.0380048
Gout	Iron Deficiency Anaemia	0.221732	0.0414887	0.0907526	0.0511365	0.143957	0.0459127	0.0777753	0.053204
Heart Failure	Iron Deficiency Anaemia	0.431964	0.052663	0.305085	0.0607527	0.362527	0.0580992	0.0694373	0.0574425
Hypertension	Iron Deficiency Anaemia	0.384205	0.0469623	0.284703	0.0481915	0.329969	0.0513034	0.0542362	0.0452655
Hypothyroidism	Iron Deficiency Anaemia	0.22616	0.0742022	0.185165	0.0768514	0.191077	0.0767003	0.0350826	0.00591208
Asthma	Nonrheumatic Valve Disease	0.111229	0.041886	0.0694594	0.041052	0.0724102	0.0419401	0.0388189	0.00295075
Atrial Fibrillation	Nonrheumatic Valve Disease	0.567233	0.0358491	0.549903	0.0381023	0.56025	0.0373109	0.00698254	0.0103473
Carpal Tunnel Syndrome	Nonrheumatic Valve Disease	0.153723	0.0385426	0.0988061	0.0427884	0.108091	0.0410885	0.0456324	0.0092846
Cholelithiasis	Nonrheumatic Valve Disease	0.0380471	0.0465197	-0.0332413	0.0534278	-0.0207522	0.0515942	0.0587993	0.0124891
Chronic Obstructive Pulmonary Disease	Nonrheumatic Valve Disease	0.171405	0.0455544	0.123571	0.0430095	0.134927	0.0462671	0.0364786	0.0113559
Coronary Heart Disease	Nonrheumatic Valve Disease	0.404742	0.0332248	0.374968	0.0361875	0.384961	0.0372573	0.0197806	0.00999353
Diabetes Type 2	Nonrheumatic Valve Disease	0.189244	0.0322973	0.111632	0.0353725	0.128072	0.0342291	0.061172	0.0164397
Enthesopathies of the lower body	Nonrheumatic Valve Disease	0.24721	0.07304	0.202068	0.0761586	0.200551	0.0721572	0.0466597	0.00151727
Gout	Nonrheumatic Valve Disease	0.178848	0.0396747	0.118317	0.0455502	0.129377	0.0444862	0.0494713	0.0110597
Hypertension	Nonrheumatic Valve Disease	0.440802	0.0372561	0.409463	0.0359114	0.418958	0.0389678	0.0218444	0.00949504
Hypothyroidism	Nonrheumatic Valve Disease	0.1724	0.0502348	0.14883	0.0515216	0.150029	0.0516845	0.0223707	0.00119858
Iron Deficiency Anaemia	Nonrheumatic Valve Disease	0.323465	0.064161	0.282405	0.0654187	0.292466	0.0684449	0.0309991	0.0100607
Osteoarthritis	Nonrheumatic Valve Disease	0.271902	0.0377327	0.218883	0.0397807	0.228979	0.0419514	0.0429236	0.0100954
Primary Malignancy Breast	Nonrheumatic Valve Disease	0.0306472	0.0366597	0.0414779	0.03643	0.0546425	0.0373999	0.0239953	0.0131646
Psoriasis	Nonrheumatic Valve Disease	0.147883	0.0648431	0.120215	0.0667137	0.122765	0.0678073	0.0251179	0.00255048
Rheumatoid Arthritis	Nonrheumatic Valve Disease	0.254952	0.0512903	0.230658	0.0499031	0.239473	0.0541733	0.0154789	0.0088148
Sleep Apnoea	Nonrheumatic Valve Disease	0.279102	0.0414791	0.21978	0.0454153	0.240421	0.0492659	0.0386809	0.0206404
Spondylosis	Nonrheumatic Valve Disease	0.247926	0.0578462	0.195908	0.0586673	0.215143	0.0591131	0.0327836	0.0192349
Thromboembolic	Nonrheumatic Valve Disease	0.197464	0.0508562	0.149695	0.0549901	0.15701	0.0571535	0.0404541	0.00731471
Urinary Incontinence	Nonrheumatic Valve Disease	0.107447	0.0562376	0.0560956	0.0570079	0.0573447	0.0574457	0.0501022	0.00124904
Asthma	Osteoarthritis	0.357124	0.02418	0.283989	0.0254051	0.305194	0.0254247	0.0519297	0.0212047
Atrial Fibrillation	Osteoarthritis	0.182434	0.0250493	0.0979213	0.0277352	0.107239	0.0262104	0.0751958	0.00931721
Carpal Tunnel Syndrome	Osteoarthritis	0.539231	0.0260404	0.458668	0.030396	0.477846	0.0289569	0.0613844	0.0191788
Cholelithiasis	Osteoarthritis	0.210999	0.0294879	0.0537836	0.0323219	0.0912869	0.0348098	0.119712	0.0375033
Chronic Obstructive Pulmonary Disease	Osteoarthritis	0.356635	0.0247312	0.25793	0.0262817	0.29984	0.0273783	0.0567949	0.0419105
Coronary Heart Disease	Osteoarthritis	0.196439	0.0212053	0.0830212	0.0255443	0.123423	0.0224426	0.0730164	0.0404017
Diabetes Type 2	Osteoarthritis	0.221557	0.0207691	-0.0188678	0.0296107	0.059475	0.0241846	0.162082	0.0783428
Enthesopathies of the lower body	Osteoarthritis	0.705914	0.0524494	0.660504	0.0577508	0.669584	0.0539643	0.03633	0.00907983
Gout	Osteoarthritis	0.191957	0.0228502	0.0191353	0.0292319	0.0567504	0.0261003	0.135206	0.0376151
Heart Failure	Osteoarthritis	0.356315	0.0325702	0.161096	0.0445991	0.213067	0.0394697	0.143248	0.051971
Hypertension	Osteoarthritis	0.265007	0.0227392	0.114296	0.0269626	0.169024	0.0263176	0.095983	0.0547279
Hypothyroidism	Osteoarthritis	0.137143	0.0298655	0.0782799	0.0293132	0.0786823	0.0307451	0.0584612	0.000402405
Iron Deficiency Anaemia	Osteoarthritis	0.34853	0.0428539	0.229461	0.0480431	0.273057	0.0491794	0.0754726	0.0435965
Asthma	Peripheral Arterial Disease	0.260823	0.0497305	0.173432	0.0519425	0.20033	0.0503043	0.060493	0.0268984
Atrial Fibrillation	Peripheral Arterial Disease	0.260966	0.0486967	0.187422	0.0562091	0.215651	0.0522329	0.0453152	0.028229
Carpal Tunnel Syndrome	Peripheral Arterial Disease	0.330671	0.0529818	0.211304	0.063341	0.251103	0.054446	0.0795684	0.0397989
Cholelithiasis	Peripheral Arterial Disease	0.242739	0.0769661	0.0919742	0.0909999	0.161165	0.087112	0.0815741	0.069191
Chronic Obstructive Pulmonary Disease	Peripheral Arterial Disease	0.642733	0.0619917	0.592579	0.070875	0.603494	0.0661915	0.0392393	0.0109152
Coronary Heart Disease	Peripheral Arterial Disease	0.705234	0.0588764	0.673117	0.0691049	0.693902	0.0644512	0.0113326	0.020785
Diabetes Type 2	Peripheral Arterial Disease	0.454836	0.0439982	0.289361	0.0519033	0.377495	0.0474161	0.0773406	0.0881339
Enthesopathies of the lower body	Peripheral Arterial Disease	0.487797	0.0857455	0.403369	0.0958625	0.422282	0.0904548	0.0655146	0.0189132
Gout	Peripheral Arterial Disease	0.381839	0.0576776	0.249841	0.0694465	0.310394	0.0614796	0.0714454	0.060553
Heart Failure	Peripheral Arterial Disease	0.64854	0.0635962	0.545934	0.080796	0.597747	0.0730437	0.0507929	0.0518134
Hypertension	Peripheral Arterial Disease	0.562288	0.0504612	0.473167	0.0554491	0.521313	0.0515194	0.0409757	0.0481453
Hypothyroidism	Peripheral Arterial Disease	0.161309	0.0799832	0.105473	0.0860308	0.111887	0.0857413	0.0494216	0.00641462
Iron Deficiency Anaemia	Peripheral Arterial Disease	0.455878	0.0961355	0.357181	0.107281	0.385912	0.105692	0.0699661	0.0287307
Osteoarthritis	Peripheral Arterial Disease	0.350556	0.0542662	0.198056	0.0618112	0.276297	0.0573451	0.0742591	0.0782417
Asthma	Primary Malignancy Breast	0.0102152	0.0271454	0.0252564	0.0284054	0.0377307	0.0283549	0.0275155	0.0124743
Atrial Fibrillation	Primary Malignancy Breast	0.0447406	0.0248102	0.0587587	0.0254418	0.0699364	0.0254128	0.0251958	0.0111777
Cholelithiasis	Primary Malignancy Breast	0.0249191	0.0304827	0.0502739	0.0333758	0.0590951	0.0334999	0.0341761	0.00882125
Chronic Obstructive Pulmonary Disease	Primary Malignancy Breast	-0.00571848	0.02563	0.0125167	0.0274293	0.0173541	0.0267442	0.0230725	0.00483742
Gout	Primary Malignancy Breast	-0.00467604	0.02306	0.0198125	0.0256242	0.0321789	0.025174	0.0368549	0.0123664
Heart Failure	Primary Malignancy Breast	0.0165883	0.0316582	0.0555735	0.0369469	0.0772287	0.0351757	0.0606404	0.0216552
Hypertension	Primary Malignancy Breast	0.00721371	0.019954	0.0317954	0.0216767	0.0404511	0.020695	0.0332374	0.00865565
Hypothyroidism	Primary Malignancy Breast	-0.0257008	0.025983	-0.0172061	0.0263768	-0.00979001	0.0271832	0.0159108	0.00741607
Iron Deficiency Anaemia	Primary Malignancy Breast	-0.00870141	0.0390124	0.012235	0.0423189	0.0185683	0.040443	0.0272697	0.00633325
Osteoarthritis	Primary Malignancy Breast	-0.0241109	0.0262395	0.000521774	0.0287032	0.0238731	0.0274618	0.047984	0.0233513
Peripheral Arterial Disease	Primary Malignancy Breast	0.00568786	0.047565	0.0336809	0.0534116	0.0386582	0.0506639	0.0329703	0.00497725
Asthma	Psoriasis	0.174099	0.0502186	0.136337	0.0514623	0.145421	0.050744	0.0286789	0.00908389
Atrial Fibrillation	Psoriasis	0.109511	0.0378915	0.0735998	0.0395229	0.078256	0.0401545	0.0312552	0.00465619
Carpal Tunnel Syndrome	Psoriasis	0.168873	0.0310613	0.11651	0.0346494	0.132292	0.0333817	0.0365803	0.0157827
Cholelithiasis	Psoriasis	0.176399	0.0341799	0.120276	0.0381359	0.126683	0.0355449	0.049716	0.00640789
Chronic Obstructive Pulmonary Disease	Psoriasis	0.285871	0.0415689	0.247057	0.0436854	0.257612	0.0433345	0.028259	0.0105551
Coronary Heart Disease	Psoriasis	0.198658	0.0314247	0.157317	0.0330564	0.171142	0.0323217	0.0275154	0.0138251
Diabetes Type 2	Psoriasis	0.187791	0.0292736	0.112114	0.0331966	0.133831	0.0322812	0.0539595	0.0217171
Enthesopathies of the lower body	Psoriasis	0.242812	0.0648445	0.19847	0.0692579	0.210726	0.0663608	0.0320866	0.0122554
Gout	Psoriasis	0.186745	0.0330571	0.128596	0.0360666	0.147038	0.03595	0.0397073	0.0184417
Heart Failure	Psoriasis	0.276587	0.0443552	0.219535	0.051204	0.23834	0.0503581	0.0382475	0.0188043
Hypertension	Psoriasis	0.180586	0.0361017	0.123598	0.0365014	0.134867	0.0389286	0.0457189	0.0112692
Hypothyroidism	Psoriasis	0.258745	0.0379411	0.238076	0.0399441	0.239886	0.0415366	0.0188586	0.00181004
Iron Deficiency Anaemia	Psoriasis	0.356295	0.0708468	0.319293	0.0740851	0.318424	0.0734935	0.0378706	0.000868746
Osteoarthritis	Psoriasis	0.173055	0.0382281	0.108905	0.0418771	0.12595	0.0394976	0.0471052	0.017045
Peripheral Arterial Disease	Psoriasis	0.374417	0.0837789	0.336201	0.093292	0.325738	0.0895054	0.0486792	0.0104634
Primary Malignancy Breast	Psoriasis	0.0212502	0.0395459	0.0316878	0.0401787	0.0425154	0.0418522	0.0212652	0.0108276
Asthma	Rheumatoid Arthritis	0.292793	0.0364949	0.26076	0.0361886	0.270491	0.036914	0.022302	0.0097308
Atrial Fibrillation	Rheumatoid Arthritis	0.154404	0.0316183	0.12021	0.03307	0.127967	0.0326897	0.0264364	0.00775723
Carpal Tunnel Syndrome	Rheumatoid Arthritis	0.255279	0.0319886	0.209954	0.0356369	0.218416	0.0339996	0.0368632	0.00846209
Cholelithiasis	Rheumatoid Arthritis	0.210367	0.0446365	0.157317	0.052829	0.166727	0.0518011	0.0436402	0.00940955
Chronic Obstructive Pulmonary Disease	Rheumatoid Arthritis	0.364794	0.042178	0.331244	0.0417769	0.343398	0.0420958	0.0213962	0.0121531
Coronary Heart Disease	Rheumatoid Arthritis	0.219513	0.02891	0.179233	0.0314118	0.19464	0.0304959	0.0248731	0.0154073
Diabetes Type 2	Rheumatoid Arthritis	0.198355	0.0256908	0.12442	0.0272994	0.152301	0.0271406	0.0460542	0.0278818
Enthesopathies of the lower body	Rheumatoid Arthritis	0.311262	0.0632525	0.272014	0.0640219	0.288555	0.0621509	0.0227073	0.0165409
Gout	Rheumatoid Arthritis	0.16752	0.0331086	0.10694	0.0383778	0.121276	0.0364961	0.0462442	0.0143361
Heart Failure	Rheumatoid Arthritis	0.328756	0.035513	0.281903	0.0415598	0.302171	0.0417802	0.0265855	0.020268
Hypertension	Rheumatoid Arthritis	0.284292	0.0328959	0.237749	0.0310906	0.249679	0.0339156	0.0346121	0.0119306
Hypothyroidism	Rheumatoid Arthritis	0.387282	0.0551669	0.37017	0.0568791	0.372155	0.0571532	0.0151272	0.00198413
Iron Deficiency Anaemia	Rheumatoid Arthritis	0.444144	0.0574159	0.414594	0.0593687	0.405983	0.0607633	0.0381611	0.00861091
Osteoarthritis	Rheumatoid Arthritis	0.332036	0.0318111	0.288045	0.0320978	0.302325	0.0326825	0.029711	0.0142802
Peripheral Arterial Disease	Rheumatoid Arthritis	0.280783	0.0744923	0.230191	0.0818323	0.243831	0.0770466	0.0369521	0.0136404
Primary Malignancy Breast	Rheumatoid Arthritis	-0.0082488	0.0357511	0.00171693	0.0363834	0.00261032	0.0359209	0.0108591	0.00089339
Psoriasis	Rheumatoid Arthritis	0.321724	0.0554769	0.300057	0.0575275	0.302435	0.0603969	0.0192882	0.00237847
Asthma	Sleep Apnoea	0.2872	0.0300613	0.184005	0.0340241	0.216171	0.0349605	0.0710281	0.0321666
Atrial Fibrillation	Sleep Apnoea	0.237733	0.0272691	0.142457	0.0314656	0.145401	0.0315018	0.092332	0.00294322
Carpal Tunnel Syndrome	Sleep Apnoea	0.300908	0.0248095	0.138673	0.0339667	0.168416	0.0306064	0.132493	0.0297427
Cholelithiasis	Sleep Apnoea	0.283654	0.0398239	0.0958005	0.0446972	0.124206	0.0494446	0.159449	0.0284051
Chronic Obstructive Pulmonary Disease	Sleep Apnoea	0.329502	0.0336642	0.19891	0.0376632	0.255368	0.0409555	0.0741349	0.0564574
Coronary Heart Disease	Sleep Apnoea	0.295928	0.022838	0.173028	0.0283842	0.224288	0.0261272	0.07164	0.0512603
Diabetes Type 2	Sleep Apnoea	0.432987	0.0240959	0.192932	0.0341545	0.268818	0.0298605	0.164168	0.0758865
Enthesopathies of the lower body	Sleep Apnoea	0.405708	0.0501102	0.281999	0.0596912	0.330445	0.0590536	0.0752625	0.048446
Gout	Sleep Apnoea	0.23129	0.026628	0.0118452	0.0354917	0.0424437	0.029585	0.188846	0.0305985
Heart Failure	Sleep Apnoea	0.435988	0.0319269	0.199902	0.0464509	0.246481	0.0410397	0.189507	0.0465793
Hypertension	Sleep Apnoea	0.403305	0.0243458	0.245168	0.0288396	0.302623	0.0323857	0.100682	0.0574554
Hypothyroidism	Sleep Apnoea	0.16827	0.0355227	0.100688	0.0370384	0.106061	0.0417346	0.0622092	0.00537379
Iron Deficiency Anaemia	Sleep Apnoea	0.320773	0.0547455	0.159554	0.062439	0.224213	0.0665484	0.0965604	0.0646583
Osteoarthritis	Sleep Apnoea	0.366304	0.0249396	0.168203	0.0335621	0.233631	0.0335111	0.132673	0.0654286
Peripheral Arterial Disease	Sleep Apnoea	0.375129	0.0587695	0.180004	0.0701418	0.278074	0.0659095	0.0970547	0.09807
Primary Malignancy Breast	Sleep Apnoea	-0.0116987	0.0263291	0.0231506	0.0317072	0.0496086	0.0292465	0.0613073	0.026458
Psoriasis	Sleep Apnoea	0.184474	0.0377327	0.106905	0.0422592	0.127634	0.0436175	0.0568395	0.020729
Rheumatoid Arthritis	Sleep Apnoea	0.197722	0.0403656	0.122555	0.0420723	0.147727	0.0466645	0.0499951	0.0251715
Asthma	Spondylosis	0.395663	0.0381345	0.333028	0.0405567	0.361575	0.0405809	0.034088	0.0285476
Atrial Fibrillation	Spondylosis	0.159341	0.0391044	0.0800616	0.0418715	0.102858	0.0397825	0.0564829	0.0227965
Carpal Tunnel Syndrome	Spondylosis	0.563228	0.0366776	0.493684	0.0415797	0.526531	0.0386833	0.0366971	0.0328468
Cholelithiasis	Spondylosis	0.176685	0.0484555	0.0302484	0.055874	0.0843065	0.0532772	0.0923785	0.054058
Chronic Obstructive Pulmonary Disease	Spondylosis	0.585453	0.0393021	0.529406	0.0428634	0.564022	0.0446958	0.0214311	0.0346166
Coronary Heart Disease	Spondylosis	0.324949	0.0289688	0.240454	0.0323388	0.286737	0.0309012	0.0382118	0.0462834
Diabetes Type 2	Spondylosis	0.290559	0.031608	0.0988481	0.0414546	0.193532	0.0342799	0.0970264	0.0946841
Enthesopathies of the lower body	Spondylosis	0.808955	0.0682789	0.781829	0.0770888	0.781656	0.0732197	0.0272991	0.000172792
Gout	Spondylosis	0.143259	0.0355691	-0.0199869	0.0415595	0.0419995	0.0416895	0.10126	0.0619864
Heart Failure	Spondylosis	0.375154	0.0449594	0.209886	0.0582582	0.290406	0.0518643	0.0847475	0.0805201
Hypertension	Spondylosis	0.3641	0.0361916	0.247727	0.0376307	0.297804	0.0387242	0.0662961	0.0500776
Hypothyroidism	Spondylosis	0.179632	0.0526491	0.130387	0.0530426	0.140624	0.0543552	0.0390079	0.0102368
Iron Deficiency Anaemia	Spondylosis	0.414631	0.0750345	0.318589	0.0822585	0.363009	0.0804802	0.0516218	0.0444195
Osteoarthritis	Spondylosis	0.74708	0.0302255	0.695072	0.0353733	0.726024	0.0333726	0.0210551	0.0309524
Peripheral Arterial Disease	Spondylosis	0.630774	0.0768872	0.554329	0.0889394	0.59702	0.0837351	0.0337539	0.042691
Primary Malignancy Breast	Spondylosis	0.00422204	0.0410311	0.028959	0.0454864	0.0443242	0.0418612	0.0401022	0.0153652
Psoriasis	Spondylosis	0.258278	0.0536009	0.208782	0.0575142	0.22747	0.057338	0.0308077	0.0186879
Rheumatoid Arthritis	Spondylosis	0.426226	0.0499893	0.394317	0.0521616	0.413512	0.0508304	0.0127138	0.0191953
Sleep Apnoea	Spondylosis	0.449676	0.0391424	0.302265	0.0484347	0.386765	0.0477337	0.0629104	0.0845004
Asthma	Thromboembolic	0.2111	0.0319197	0.1413	0.0328091	0.150888	0.0331122	0.0602125	0.00958793
Atrial Fibrillation	Thromboembolic	0.154723	0.0329145	0.0898365	0.0358739	0.0883623	0.0361915	0.066361	0.00147415
Carpal Tunnel Syndrome	Thromboembolic	0.120147	0.0321558	0.00737974	0.0403814	0.017581	0.0350661	0.102566	0.0102013
Cholelithiasis	Thromboembolic	0.249776	0.0358818	0.144067	0.0409165	0.161691	0.0410796	0.0880853	0.0176238
Chronic Obstructive Pulmonary Disease	Thromboembolic	0.291052	0.0350444	0.211101	0.0360026	0.235956	0.0365382	0.0550963	0.0248552
Coronary Heart Disease	Thromboembolic	0.178908	0.030834	0.0948226	0.0333482	0.119824	0.0345451	0.0590839	0.0250016
Diabetes Type 2	Thromboembolic	0.253415	0.0279449	0.0977753	0.0347132	0.134877	0.0303441	0.118538	0.0371012
Enthesopathies of the lower body	Thromboembolic	0.311971	0.0639277	0.228264	0.067815	0.246345	0.0687066	0.0656263	0.0180806
Gout	Thromboembolic	0.198218	0.0338158	0.0774421	0.0393224	0.0950978	0.0367365	0.10312	0.0176557
Heart Failure	Thromboembolic	0.26811	0.0433932	0.11761	0.0509546	0.130446	0.0526961	0.137664	0.0128365
Hypertension	Thromboembolic	0.201535	0.0346882	0.0857934	0.0351944	0.11034	0.0353279	0.0911952	0.0245468
Hypothyroidism	Thromboembolic	0.103509	0.0396924	0.0569419	0.0410503	0.0590522	0.0413189	0.0444572	0.0021103
Iron Deficiency Anaemia	Thromboembolic	0.135891	0.0758128	0.0226245	0.0799806	0.0384219	0.0786203	0.0974686	0.0157975
Osteoarthritis	Thromboembolic	0.263994	0.0431489	0.143755	0.0468242	0.158892	0.0487296	0.105101	0.0151372
Peripheral Arterial Disease	Thromboembolic	0.322429	0.0620063	0.212439	0.0740534	0.258877	0.0684534	0.0635526	0.0464383
Primary Malignancy Breast	Thromboembolic	0.0412865	0.0322784	0.0631066	0.0347359	0.0720307	0.0324186	0.0307442	0.00892409
Psoriasis	Thromboembolic	0.143015	0.0492845	0.0923531	0.0515952	0.0956171	0.0490003	0.0473977	0.00326396
Rheumatoid Arthritis	Thromboembolic	0.273057	0.0401226	0.231799	0.0409976	0.231927	0.0406224	0.0411297	0.00012878
Sleep Apnoea	Thromboembolic	0.285762	0.0409991	0.135612	0.0467436	0.152559	0.0476807	0.133203	0.0169474
Spondylosis	Thromboembolic	0.292858	0.0509121	0.189084	0.0551153	0.225357	0.0550205	0.0675015	0.0362728
Asthma	Urinary Incontinence	0.308296	0.035441	0.250884	0.0372447	0.276404	0.0380809	0.0318926	0.02552
Atrial Fibrillation	Urinary Incontinence	0.0979268	0.0312276	0.0324133	0.0335659	0.0426492	0.0327362	0.0552776	0.0102359
Carpal Tunnel Syndrome	Urinary Incontinence	0.298798	0.0370702	0.214814	0.0404368	0.232861	0.0399098	0.065937	0.0180476
Cholelithiasis	Urinary Incontinence	0.202189	0.045722	0.0969501	0.0529488	0.127964	0.0514417	0.0742241	0.0310144
Chronic Obstructive Pulmonary Disease	Urinary Incontinence	0.333991	0.0408749	0.263518	0.0433277	0.29828	0.0437585	0.0357109	0.0347614
Coronary Heart Disease	Urinary Incontinence	0.223484	0.0311207	0.148805	0.0340914	0.171089	0.0334737	0.0523948	0.0222839
Diabetes Type 2	Urinary Incontinence	0.275822	0.0296851	0.137421	0.035983	0.187983	0.0338795	0.0878385	0.0505624
Enthesopathies of the lower body	Urinary Incontinence	0.519058	0.0640941	0.464404	0.0707552	0.475033	0.069043	0.0440247	0.010629
Gout	Urinary Incontinence	0.125176	0.0355999	0.00149805	0.042314	0.03057	0.0409633	0.0946055	0.0290719
Heart Failure	Urinary Incontinence	0.203988	0.0444209	0.0491805	0.0534822	0.0888671	0.0508288	0.115121	0.0396866
Hypertension	Urinary Incontinence	0.239184	0.0334977	0.136319	0.0352388	0.166392	0.0366917	0.072792	0.0300739
Hypothyroidism	Urinary Incontinence	0.106929	0.0423739	0.0632114	0.0432089	0.0599099	0.0454919	0.0470189	0.00330156
Iron Deficiency Anaemia	Urinary Incontinence	0.326425	0.0603575	0.244063	0.0642225	0.266059	0.065332	0.0603665	0.0219954
Osteoarthritis	Urinary Incontinence	0.398387	0.0357505	0.309001	0.0409112	0.340206	0.0398037	0.0581814	0.0312045
Peripheral Arterial Disease	Urinary Incontinence	0.371794	0.0706042	0.277974	0.0795921	0.314387	0.0779527	0.0574075	0.0364127
Primary Malignancy Breast	Urinary Incontinence	-0.0310027	0.0392765	-0.0144406	0.0407433	0.00418903	0.0406689	0.0351917	0.0186296
Psoriasis	Urinary Incontinence	0.215625	0.0568157	0.172661	0.0604579	0.186366	0.0564127	0.0292591	0.0137047
Rheumatoid Arthritis	Urinary Incontinence	0.294903	0.0475914	0.257063	0.0487007	0.250767	0.0496281	0.0441358	0.00629618
Sleep Apnoea	Urinary Incontinence	0.385683	0.042888	0.273036	0.0509617	0.313074	0.0511239	0.0726093	0.040038
Spondylosis	Urinary Incontinence	0.549329	0.0515839	0.489578	0.0575707	0.534016	0.0562696	0.0153137	0.0444377
Thromboembolic	Urinary Incontinence	0.274269	0.0404126	0.194053	0.0445885	0.208224	0.0436403	0.0660443	0.0141717

### Sheet: caption
Supplementary Table 5
Genetic correlation results obtained using bGWAS to adjust for the causal effect of BMI on the conditions (data from 2015).
condition 1: condition name for the first condition in the pair
condition 2: condition name for the second condition in the pair
rg: unadjusted pairwise genetic correlation estimate
rg.SE: standard error of the unadjusted pairwise genetic correlation estimate
partial_rg: partial pairwise genetic correlation estimate
partial_rg.SE: standard error of the partial pairwise genetic correlation estimate
bGWAS_rg: pairwise genetic correlation estimate obtained using direct effects from bGWAS
bGWAS_rg.SE: standard error of the pairwise genetic correlation estimate obtained using direct effects from bGWAS
diff_unadjusted: absolute difference between unadjusted and direct estimates ; abs(rg - bGWAS_rg)
diff_partial: absolute difference between partial and direct estimates ; abs(partial_rg - bGWAS_rg)
