## supplementary tables for "Genetics identifies obesity as a shared risk factor for co-occurring multiple long-term conditions": STable6.xlsx

### Sheet: Supplementary Table 6
condition 1	condition 2	rg	partial_rg	IVW condition 1	IVW condition 2	ncases GWAS	ncontrols GWAS	neff GWAS	prev GWAS	IVW pair	R	R GWAS	prev R GWAS
Diabetes Type 2	Osteoarthritis	0.2216 (0.0208)	-0.0189 (0.0296)	0.829 (0.0679 ; 2.6e-34)	0.362 (0.0397 ; 7.9e-20)	15460	434737	29858.2	3.43405	0.711 (0.1820 ; 9.4e-05)	9.68602	149.746	3.40079
Cholelithiasis	Osteoarthritis	0.2110 (0.0295)	0.0538 (0.0323)	0.486 (0.0435 ; 5.5e-29)	0.362 (0.0397 ; 7.9e-20)	10832	439365	21142.8	2.40606	0.627 (0.0775 ; 6.0e-16)	8.8308	95.6553	2.38481
Cholelithiasis	Sleep Apnoea	0.2837 (0.0398)	0.0958 (0.0447)	0.486 (0.0435 ; 5.5e-29)	0.595 (0.0589 ; 5.7e-24)	1253	448944	2499.03	0.278323	0.951 (0.2103 ; 6.1e-06)	0.134831	0.168944	0.278285
Gout	Osteoarthritis	0.1920 (0.0229)	0.0191 (0.0292)	0.375 (0.0408 ; 3.6e-20)	0.362 (0.0397 ; 7.9e-20)	7458	442739	14668.9	1.65661	0.606 (0.0963 ; 3.2e-10)	6.46508	48.2166	1.6459
Gout	Sleep Apnoea	0.2313 (0.0266)	0.0118 (0.0355)	0.375 (0.0408 ; 3.6e-20)	0.595 (0.0589 ; 5.7e-24)	1193	449004	2379.68	0.264995	0.994 (0.2198 ; 6.1e-06)	0.0153339	0.0182933	0.264991
Carpal Tunnel Syndrome	Gout	0.1588 (0.0248)	0.0204 (0.0296)	0.414 (0.0593 ; 2.7e-12)	0.375 (0.0408 ; 3.6e-20)	1197	449000	2387.63	0.265884	0.891 (0.2352 ; 1.5e-04)	0.288454	0.34528	0.265807
Carpal Tunnel Syndrome	Heart Failure	0.2371 (0.0293)	0.0625 (0.0397)	0.414 (0.0593 ; 2.7e-12)	0.515 (0.0529 ; 1.8e-22)	1296	448901	2584.54	0.287874	0.855 (0.2013 ; 2.2e-05)	0.415964	0.539089	0.287754
Chronic Kidney Disease	Chronic Obstructive Pulmonary Disease	0.1561 (0.0402)	0.0782 (0.0425)	0.153 (0.0467 ; 1.0e-03)	0.323 (0.0613 ; 1.4e-07)	4278	445919	8474.7	0.950251	0.525 (0.1324 ; 7.3e-05)	4.48964	19.2067	0.945984
Cholelithiasis	Chronic Obstructive Pulmonary Disease	0.1998 (0.0422)	0.0920 (0.0480)	0.486 (0.0435 ; 5.5e-29)	0.323 (0.0613 ; 1.4e-07)	2912	447285	5786.33	0.646828	0.746 (0.1440 ; 2.2e-07)	1.63701	4.76698	0.645769
Chronic Kidney Disease	Osteoarthritis	0.1356 (0.0330)	0.0202 (0.0359)	0.153 (0.0467 ; 1.0e-03)	0.362 (0.0397 ; 7.9e-20)	12389	437808	24096.1	2.75191	0.384 (0.0835 ; 4.2e-06)	16.756	207.59	2.7058
Carpal Tunnel Syndrome	Cholelithiasis	0.1619 (0.0260)	0.0329 (0.0292)	0.414 (0.0593 ; 2.7e-12)	0.486 (0.0435 ; 5.5e-29)	2059	448138	4099.17	0.457355	0.836 (0.1629 ; 2.8e-07)	0.746387	1.53681	0.457014
Cholelithiasis	Heart Failure	0.2791 (0.0357)	0.0956 (0.0435)	0.486 (0.0435 ; 5.5e-29)	0.515 (0.0529 ; 1.8e-22)	2227	447970	4431.97	0.494672	0.920 (0.1541 ; 2.4e-09)	0.394849	0.879329	0.494477
Asthma	Chronic Kidney Disease	0.0829 (0.0353)	0.0158 (0.0361)	0.184 (0.0401 ; 4.4e-06)	0.153 (0.0467 ; 1.0e-03)	4918	445279	9728.55	1.09241	0.347 (0.1132 ; 2.1e-03)	7.1021	34.9281	1.08465
Chronic Obstructive Pulmonary Disease	Gout	0.1868 (0.0285)	0.0699 (0.0339)	0.323 (0.0613 ; 1.4e-07)	0.375 (0.0408 ; 3.6e-20)	1958	448239	3898.97	0.434921	0.601 (0.1654 ; 2.8e-04)	1.72895	3.38528	0.434169
Cholelithiasis	Spondylosis	0.1767 (0.0485)	0.0302 (0.0559)	0.486 (0.0435 ; 5.5e-29)	0.252 (0.0580 ; 1.4e-05)	3722	446475	7382.46	0.826749	0.487 (0.1198 ; 4.8e-05)	4.22073	15.7096	0.82326

### Sheet: caption
Supplementary Table 6
Genetic correlation, mendelian randomization and BMI intervention results for the 15 pairs with the strongest difference and no evidence of genetic correlation after adjusting for BMI.
condition 1: condition name for the first condition in the pair
condition 2: condition name for the second condition in the pair
rg: unadjusted pairwise genetic correlation estimate (standard error)
partial_rg: partial pairwise genetic correlation estimate (standard error)
IVW condition 1: IVW-MR causal effect estimate of BMI on the first condition (standard error ; p-value)
IVW condition 2: IVW-MR causal effect estimate of BMI on the condition (standard error ; p-value)
ncases GWAS: number of cases in sample used for GWAS of the pair
ncontrols GWAS: number of controls in sample used for GWAS of the pair
neff GWAS: effective sample size for GWAS of the pair
prev GWAS: prevalence (percentage) of the pair in sample used for GWAS
IVW pair: IVW-MR causal effect estimate of BMI on the pair (standard error ; p-value)
R: reduction in number of cases (for the pair) when reducing BMI by one SD, for 1000 individuals
R GWAS: reduction in number of cases (for the pair) when reducing BMI by one SD, in the GWAS sample
prev R GWAS: prevalence (percentage) of the pair in sample used for GWAS after the hypothetical intervention
