## supplementary tables for "Genetics identifies obesity as a shared risk factor for co-occurring multiple long-term conditions": STable7.xlsx

### Sheet: Supplementary Table 7
condition	nsnp	beta	beta.SE	beta.P
Diabetes Type 2	68	0.828804	0.0678537	2.59866e-34
Hypertension	68	0.434013	0.0538562	7.70925e-16
Osteoarthritis	68	0.361885	0.0397036	7.89216e-20
Coronary Heart Disease	68	0.295491	0.0449544	4.92716e-11
Cholelithiasis	68	0.485772	0.0434745	5.48251e-29
Carpal Tunnel Syndrome	68	0.414461	0.0592691	2.69317e-12
Gout	68	0.374958	0.0407648	3.64374e-20
Chronic Obstructive Pulmonary Disease	68	0.322947	0.0612683	1.35663e-07
Gastro-Oesophageal Reflux Disease	68	0.102897	0.0475774	0.0305623
Heart Failure	68	0.515412	0.0528526	1.81121e-22
Chronic Kidney Disease	68	0.153273	0.0466653	0.00102158
Asthma	68	0.183919	0.0400762	4.44886e-06
Atrial Fibrillation	68	0.391098	0.0492131	1.9104e-15
Gastritis and Duodeniti	68	0.0787662	0.0385777	0.0411758
Enthesopathies of the shoulder	68	0.139146	0.050336	0.00570379
Sleep Apnoea	68	0.595092	0.0589366	5.68759e-24
Schizophrenia and Delusional Disorders	68	0.048613	0.0850365	0.567544
Spondylosis	68	0.251716	0.0579599	1.40598e-05
Osteoporosis	68	-0.197096	0.0627668	0.00168875
Intervertebral Disc Disorders	68	0.117812	0.0524983	0.0248253
Enthesopathies of the lower body	68	0.201476	0.0549424	0.000245372
Iron Deficiency Anaemia	68	0.178027	0.0514208	0.000535842
Peripheral Arterial Disease	68	0.437535	0.118137	0.000212546
Diverticular Disease of Intestine	68	0.125054	0.0476275	0.00864769
Vitamin B12 Deficiency Anaemia	68	0.341158	0.112175	0.00235563
Hypothyroidism	68	0.266017	0.0499022	9.7801e-08
Erectile Dysfunction	68	0.181487	0.0785148	0.0208052
Thromboembolic	68	0.470085	0.0536632	1.95401e-18
Peripheral Neuropathies	68	0.211717	0.0684517	0.0019818
Fibromyalgia	68	0.224871	0.120315	0.0616211
Enthesopathies of the upper body	68	0.0913503	0.0463036	0.0485119
Tendon Disorders	68	0.0528825	0.0373386	0.156689
Primary Malignancy Other Skin	68	-0.0433611	0.0598535	0.468787
Peptic Ulcer Disease	68	0.18143	0.0614182	0.00313669
Rheumatoid Arthritis	64	0.252935	0.0664023	0.000139453
Cataract	68	0.0158401	0.0376434	0.673905
Stroke (all)	68	0.0524091	0.043342	0.226586
Depression	68	0.0536767	0.0462812	0.246132
Psoriasis	68	0.236817	0.0624537	0.000149509
Anxiety Disorders	68	-0.0938832	0.0570643	0.0999249
Abdominal Aortic Aneurysm	68	0.395648	0.128644	0.00210124
Ischaemic Stroke and TIA	68	0.00389343	0.0686699	0.954786
Urinary Incontinence	68	0.236615	0.0558867	2.29746e-05
Hearing Loss	68	-0.00894543	0.0274462	0.744481
Bursitis	68	0.118238	0.0744234	0.112122
Fibromatoses	68	-0.236065	0.0939874	0.0120163
Urolithiasis	68	0.111515	0.0843983	0.186401
Spondylolisthesis	68	0.232376	0.124289	0.0615326
Transient Ischaemic Attack	68	0.017056	0.0552487	0.75754
Primary Malignancy Prostate	68	-0.0843846	0.0657533	0.199369
Raynaud's Syndrome	68	-0.248586	0.106554	0.0196498
Alcohol Problems	68	-0.102749	0.0600285	0.0869571
Female Genital Prolapse	68	0.105874	0.0556034	0.0568975
Scoliosis	68	-0.100765	0.107589	0.348975
Primary Malignancy Breast	68	-0.28486	0.0535622	1.04738e-07
Glaucoma	68	0.0650094	0.0743978	0.382223
Irritable Bowel Syndrome	66	-0.00437693	0.086141	0.959476
Tinnitus	68	-0.0243805	0.0603589	0.686267
Retinal Detachments and Breaks	68	-0.139662	0.0962853	0.146918
Migraine	68	-0.110394	0.0550589	0.0449622
Allergic and Chronic Rhinitis	68	-0.119077	0.0464879	0.010423
Insomnia	68	-0.166314	0.0782477	0.0335461
Nonrheumatic Valve Disease	68	0.155424	0.0439259	0.000402665
Ulcerative Colitis	68	-0.0607433	0.0832674	0.465698

### Sheet: caption
Supplementary Table 7
Causal inference results: IVW-MR causal effect estimates of BMI on each individual LTC.
condition: condition name
nSNP: number of instruments used for MR
beta: IVW-MR causal effect estimate
beta.SE: standard error of the causal effect estimate
beta.P: p-value for the causal effect estimate (light green if nominal significance, darker green if multiple-testing significance)
